# IgG *N-*glycans are associated with prevalent and incident complications of type 2 diabetes

**DOI:** 10.1101/2022.03.15.22272417

**Authors:** Elham Memarian, Ralph Heijmans, Roderick C. Slieker, Adriana Sierra, Olga Gornik, Joline WJ Beulens, Maja Hanic, Petra Elders, Julio Pascual, Eric Sijbrands, Gordan Lauc, Viktoria Dotz, Clara Barrios, Leen M’t Hart, Manfred Wuhrer, Mandy van Hoek

## Abstract

**Aims/hypothesis:** Inflammation is important in development of type 2 diabetes complications. The *N*-glycosylation of IgG influences its role in inflammation. Until now, the association of IgG *N*-glycosylation with type 2 diabetes complications has not been extensively investigated. We hypothesized that *N*-glycosylation of IgG may be related to development of complications of type 2 diabetes.

**Methods:** In three independent type 2 diabetes cohorts, IgG *N*-glycosylation was measured by UPLC (DiaGene n=1815, GenodiabMar n=640) and mass spectrometry (DCS n=1266). We investigated the associations of IgG *N*-glycosylation (fucosylation, galactosylation, sialylation and bisection) with incident and prevalent nephropathy, retinopathy and macrovascular disease using Cox- and logistic regression, followed by meta-analyses. The models were adjusted for age, sex and additionally for clinical risk factors.

**Results:** IgG galactosylation was negatively associated with prevalent and incident nephropathy after adjustment for clinical risk factors. Sialylation was negatively associated with incident diabetic nephropathy. For retinopathy, similar associations were found for galactosylation in the basic model. For macrovascular complications, negative associations with galactosylation and sialylation were confined to the cross-sectional analyses.

**Conclusions:** We showed that IgG *N*-glycosylation traits are associated with higher prevalence and future development of nephropathy, after correction for clinical risk factors. For other complications, IgG *N*-glycosylation was associated with their prevalence only, possibly reflecting ongoing vascular inflammation. These findings indicate the predictive potential of IgG *N*-glycosylation in nephropathy.
