## Supplementary table for "IgG *N-*glycans are associated with prevalent and incident complications of type 2 diabetes"

### Sheet: Title page
The following material is supplementary to the manuscript:
IgG N-glycans are associated with prevalent and incident complications of type 2 diabetes
Short running title: IgG glycans and Type 2 diabetes complications
Elham Memarian a,b *, Ralph Heijmans c *, Roderick C. Slieker d,e, Adriana Sierra f, Olga Gornik g, Joline WJ Beulens e,h, Maja Hanic b, Petra Elders i, Julio Pascual f, Eric Sijbrands c, Gordan Lauc b,g, Viktoria Dotz a **,^, Clara Barrios f ** @ , Leen M ’t Hart d,e,j **, Manfred Wuhrer a #, Mandy van Hoek c # @
a Center for Proteomics and Metabolomics, Leiden University Medical Center, the Netherlands
b Genos Glycoscience Research Laboratory, Zagreb, Croatia
c Department of Internal Medicine, Erasmus MC - University Medical Center, Rotterdam, the Netherlands
d Department of Cell and Chemical Biology, Leiden University Medical Center, the Netherlands
e Department of Epidemiology and Data Science, Amsterdam University Medical Center, location VUMC, Amsterdam Public Health institute, Amsterdam, The Netherlands
f Department of Nephrology, Hospital del Mar, Institut Mar d´Investigacions Mediques, Barcelona, Spain
g Faculty of Pharmacy and Biochemistry, University of Zagreb, Zagreb, Croatia
h Julius Center for Health Sciences and Primary Care, University Medical Center Utrecht, Utrecht, the Netherlands
i Department of General Practice, Amsterdam Public Health Institute, Amsterdam UMC, location VUmc, Amsterdam, the Netherlands
j Department of Biomedical Data Sciences, Section Molecular Epidemiology, Leiden University Medical Center, the Netherlands
* Shared first ** Shared penultimate # Shared last @ Shared corresponding
^ Current address: BioTherapeutics Analytical Development, Janssen Biologics BV, Einsteinweg 101, 2333 CB Leiden, The Netherlands
Corresponding authors: Mandy van Hoek (ORCIDID: 0000-0002-2957-5436/ Department of Internal Medicine, Erasmus MC – University Medical Center Rotterdam, Doctor Molewaterplein 40, 3015 GD, Rotterdam, The Netherlands/ Tel: 0031 633343603/ m.vanhoek@erasmusmc.nl)
Clara Barrios, (Department of Nephrology, Hospital del Mar, Institut Mar d’Investigacions Mediques, Passeig Marítim de la Barceloneta 25, 08003, Barcelona, Spain /Tel: 0034 932 48 31 62/ cbarrios@psmar.cat)

### Sheet: Sheet1
Supplementary Tables

### Sheet: SupTable1
Supplementary Table 1. Glycan peaks, description, depiction. UPLC Glycan peaks abbreviations: F, α-1,6-linked core fucose; A, number of antennas; B, bisecting GlcNAc β1-4 linked to β1-3 mannose; M, number of mannose residues; Gx, number of β1-4 linked galactoses; [3]G1, galactose on the antenna of the α1-3 linked mannose; [6]G1, galactose on the antenna of the α1-6 linked mannose; Sx, number of s…
UPLC glycan peaks					MS glycan peaks
Glycan peak (GP)	Glycan structure	Description	Proposed structures	The average percentage of individual structures (%)	Glycan composition	m/z [M+Na]+	Proposed structures	MS curation parameters (passed or not)	Glycan peak_MS (GPMS)	Comments	19 direct glycan peaks which were matched between the three cohorts
GP1	F[6]A1	The percentage of FA1 glycan in total IgG glycans		100	H3N3F1E0L0	1282.45		passed	GPMS1	replicate	GP1
GP2	A2	The percentage of A2 glycan in total IgG glycans		100	H3N4F0E0L0	1339.48		passed	GPMS2	replicate	GP2
GP3	A2B	The percentage of A2B glycan in total IgG glycans		100	H3N5F0E0L0	1542.56		Not passed	GPMS3	Not quantified (we can not replicate)
GP4	F[6]A2	The percentage of FA2 glycan in total IgG glycans		100	H3N4F1E0L0	1485.53		passed	GPMS4	replicate	GP4
GP5	M5	The percentage of M5 glycan in total IgG glycans		63	H5N2F0E0L0	1257.42		passed	GPMS5	replicate	GP5
	F[6]A2	The percentage of FA2 glycan in total IgG glycans		37	H3N4F1E0L0	1485.53		passed		Not replicate(due to the same structure in GP4)
GP6	F[6]A2B	The percentage of FA2B glycan in total IgG glycans		97	H3N5F1E0L0	1688.61		passed	GPMS6	replicate	GP6
	A2[6]G1	The percentage of A2G1 glycan in total IgG glycans		3	H4N4F0E0L0	1501.53		Not passed		Not quantified (we can not replicate)
GP7	A2[3]G1	The percentage of A2G1 glycan in total IgG glycans		75	H4N4F0E0L0	1501.53		Not passed	GPMS7	Not quantified (we can not replicate)
	F[6]A2B	The percentage of FA2B glycan in total IgG glycans		25	H3N5F1E0L0	1688.61		passed		Not replicate(due to the same structure in GP6)
GP8a	A2BG1	The percentage of A2BG1 glycan in total IgG glycans		93	H4N5F0E0L0	1704.61		passed	GPMS8a	replicate	GP8
	F[6]A2[6]G1	The percentage of FA2[6]G1 glycan in total IgG glycans		7	H4N4F1E0L0	1647.59		passed		Not replicate(due to the same structure in GP8b)
GP8b	F[6]A2[6]G1	The percentage of FA2[6]G1 glycan in total IgG glycans		100	H4N4F1E0L0	1647.59		passed	GPMS8b	replicate
GP9	F[6]A2[3]G1	The percentage of FA2[3]G1 glycan in total IgG glycans		100	H4N4F1E0L0	1647.59		passed	GPMS9	Not replicate(due to the same structure in GP8b)
GP10	F[6]A2[6]BG1	The percentage of FA2[6]BG1 glycan in total IgG glycans		100	H4N5F1E0L0	1850.67		passed	GPMS10	replicate	GP10
GP11	F[6]A2[3]BG1	The percentage of FA2[3]BG1 glycan in total IgG glycans		100	H4N5F1E0L0	1850.67		passed	GPMS11	Not replicate(due to the same structure in GP10)
GP12	A2G2	The percentage of A2G2 glycan in total IgG glycans		91	H5N4F0E0L0	1663.58		passed	GPMS12	replicate	GP12
	F[6]A2[3]BG1	The percentage of FA2[3]BG1 glycan in total IgG glycans		9	H4N5F1E0L0	1850.67		passed		Not replicate(due to the same structure in GP10)
GP13	A2BG2	The percentage of A2BG2 glycan in total IgG glycans		87	H5N5F0E0L0	1866.66		passed	GPMS13	replicate	GP13
	F[6]A2G2	The percentage of FA2G2 glycan in total IgG glycans		13	H5N4F1E0L0	1809.64		passed		Not replicate(due to the same structure in GP14)
GP14	F[6]A2G2	The percentage of FA2G2 glycan in total IgG glycans		100	H5N4F1E0L0	1809.64		passed	GPMS14	replicate	GP14
GP15	F[6]A2BG2	The percentage of FA2BG2 glycan in total IgG glycans		83	H5N5F1E0L0	2012.72		passed	GPMS15	replicate	GP15
	F[6]A1G1S1	The percentage of FA1G1S1 glycan in total IgG glycans		8	H4N3F1E1L0	1763.63		passed	(GPMS15(2))	exclude (to avoid complexity)
	A2G1S1	The percentage of A2G1S1 glycan in total IgG glycans		5	H4N4F0E1L0	1820.65		Not passed		Not quantified (we can not replicate)
GP16a	F[6]A2[6]G1S1	The percentage of FA2G1S1 glycan in total IgG glycans		63	H4N4F1E1L0	1966.71		passed	GPMS16a	replicate	GP16
	M4A1G1S1	The percentage of M4A1G1S1 glycan in total IgG glycans		25	H5N3F0E1L0	1779.63		passed	(GPMS16a(2))	exclude (to avoid complexity)
	A2BG1S1	The percentage of A2BG1S1 glycan in total IgG glycans		13	H4N5F0E1L0	2023.73		Not passed		Not quantified (we can not replicate)
GP16b	F[6]A2[3]G1S1	The percentage of FA2G1S1 glycan in total IgG glycans		91	H4N4F1E1L0	1966.71		passed	GPMS16b	replicate
	F[6]A2[6]BG1S1	The percentage of FA2BG1S1 glycan in total IgG glycans		9	H4N5F1E1L0	2169.79		passed	(GPMS16b)	exclude (to avoid complexity)
GP17	A2G2S1	The percentage of A2G2S1 glycan in total IgG glycans		89	H5N4F0E0L1	1936.67		Not passed		Not quantified (we can not replicate)	GP17
					H5N4F0E1L0	1982.71		passed	GPMS17	replicate
	F[6]A2[3]BG1S1	The percentage of FA2BG1S1 glycan in total IgG glycans		11	H4N5F1E1L0	2169.79		passed	(GPMS17(2))	exclude (to avoid complexity)
GP18a	A2BG2S1	The percentage of FA2G2S1 glycan in total IgG glycans		91	H5N5F0E1L0	2185.79		passed	GPMS18a	replicate	GP18
					H5N5F0E0L1	2139.74		Not passed		Not quantified (we can not replicate)
	F[6]A2G2S1	The percentage of F[6]A2G2S1 glycan in total IgG glycans		9	H5N4F1E0L1	2082.72		passed	(GPMS18a(2))	exclude (to avoid complexity)
GP18b	F[6]A2G2S1	The percentage of F[6]A2G2S1 glycan in total IgG glycans		100	H5N4F1E1L0	2128.77		passed	GPMS18b	replicate
GP19	F[6]A2BG2S1	The percentage of FA2BG2S1 glycan in total IgG glycans		100	H5N5F1E1L0	2331.84		passed	GPMS19	replicate	GP19
GP20	FA2FG2S1	Structure not determined		..	H5N4F2E1L0	2274.82		Not passed	GPMS20	Not quantified (we can not replicate)
GP21	A2G2S2	The percentage of A2G2S2 glycan in total IgG glycans		100	H5N4F0E0L2	2209.75		Not passed		Not quantified (we can not replicate)	GP21
					H5N4F0E1L1	2255.79		passed	(GPMS21(2)	exclude (to avoid complexity)
					H5N4F0E2L0	2301.84		passed	GPMS21	replicate
GP22	A2BG2S2	The percentage of A2BG2S2 glycan in total IgG glycans		100	H5N5F0E2L0	2504.91		passed	GPMS22	replicate	GP22
GP23	FA2G2S2	The percentage of FA2G2S2 glycan in total IgG glycans		100	H5N4F1E0L2	2355.81		Not passed		Not quantified (we can not replicate)	GP23
					H5N4F1E1L1	2401.85		Not passed		Not quantified (we can not replicate)
					H5N4F1E2L0	2447.89		passed	GPMS23	replicate
GP24	FA2BG2S2	The percentage of FA2BG2S2 glycan in total IgG glycans		100	H5N5F1E2L0	2650.97		passed	GPMS24	replicate	GP24
					H5N5F1E1L1	2604.93		Not passed		Not quantified (we can not replicate)

### Sheet: SupTable2
Supplementary Table 2. Derived traits description and calculation. MS Glycan peak abbreviations : M = mannose; Hy = hybrid species; T = within total; C = within complex species; F = deoxyhexose (fucose); G = galactose; S = N-acetylneuraminic acid (sialic acid); E = α2,6-linked sialic acid; L = α2,3-linked sialic acid; H = hexose (mannose or galactose) ; N = N-acetylhexosamine (N-acetylglucosamine…
		Sum of all glyco species (24 species): [GP1 + GP2 + GP3 + GP4 + GP5 + GP6 + GP7 + GP8 + GP9 + GP10+ GP11+ GP12 + GP13 + GP14 +GP15 + GP16 + GP17 + GP18 + GP19 + GP20 + GP21 + GP22 + GP23 + GP24]	Sum of all glyco species (19 species[based on 24 UPLC species]) : [H3N3F1E0L0 + H3N4F0E0L0 + H3N4F1E0L0 + H5N2F0E0L0 + H3N5F1E0L0 + H4N4F1E0L0 (= H4N5F0E0L0 + H4N4F1E0L0) + H4N5F1E0L0 + H5N4F0E0L0 + H5N5F0E0L0 + H5N4F1E0L0 + H5N5F1E0L0 + H4N4F1E1L0 + H5N4F0E1L0 + H5N4F1E1L0 (= H5N5F0E1L0 + H5N4F1E1L0) + H5N5F1E1L0 + H5N4F0E2L0 + H5N5F0E2L0 + H5N4F1E2L0 + H5N5F1E2L0]
Features (Derived Name)	Description	Formula (UHPLC peaks)*	Formula (MS peaks)*
Fucosylation	Percentage of N-glycans which carry a fucose	[GP1 + GP4 + GP6 + GP8 + GP9 + GP10 + GP11 + GP14 + GP15 + GP16 + GP18 + GP19 + GP20 + GP23 +GP24] / Sum of IgG glycans (24 species)	[H3N3F1E0L0 + H3N4F1E0L0 + H3N5F1E0L0 + H4N4F1E0L0 (= H4N5F0E0L0 + H4N4F1E0L0) + H4N5F1E0L0 + H5N4F1E0L0 + H5N5F1E0L0 + H4N4F1E1L0 + H5N4F1E1L0 (= H5N5F0E1L0 + H5N4F1E1L0) + H5N5F1E1L0 + H5N4F1E2L0 + H5N5F1E2L0 ] / Sum of all glyco species (19 species)
Galactosylation	Percentage of N-glycans which carry one or two galactoses	[GP7 + GP8 + GP9 + GP10 + GP11 + GP12 + GP13 + GP14 + GP15 + GP16 + GP17 + GP18 + GP19 + GP20 + GP21 + GP22 + GP23 + GP24] / Sum of IgG glycans (24 species)	[H4N4F1E0L0 (= H4N5F0E0L0 + H4N4F1E0L0) + H4N5F1E0L0 + H5N4F0E0L0 + H5N5F0E0L0 + H5N4F1E0L0 + H5N5F1E0L0 + H4N4F1E1L0 + H5N4F0E1L0 + H5N4F1E1L0 (= H5N5F0E1L0 + H5N4F1E1L0) + H5N5F1E1L0 + H5N4F0E2L0 + H5N5F0E2L0 + H5N4F1E2L0 + H5N5F1E2L0] / Sum of all glyco species (19 species)
Sialylation	Percentage of N-glycans which carry one or two N-acetylneuraminic acids	[GP16 + GP17 + GP18 + GP19 + GP20 + GP21 + GP22 + GP23 + GP24] / Sum of IgG glycans (24 species)	[H4N4F1E1L0 + H5N4F0E1L0 + H5N4F1E1L0 (= H5N5F0E1L0 + H5N4F1E1L0) + H5N5F1E1L0 + H5N4F0E2L0 + H5N5F0E2L0 + H5N4F1E2L0 + H5N5F1E2L0] / Sum of all glyco species (19 species)
Bisection	Percentage of N-glycans which carry a bisecting N-acetylglucosamine	[GP3 + GP6 + GP8 + GP10 + GP11 + GP13 + GP15 + GP18 + GP19 + GP22 + GP24] / Sum of IgG glycans (24 species)	[H3N5F1E0L0 + H4N4F1E0L0 (= H4N5F0E0L0 + H4N4F1E0L0) + H4N5F1E0L0 + H5N5F0E0L0 + H5N5F1E0L0 + H5N4F1E1L0 (= H5N5F0E1L0 + H5N4F1E1L0) + H5N5F1E1L0 + H5N5F0E2L0 + H5N5F1E2L0] / Sum of all glyco species (19 species)
* In MS peaks, GP9 & GP11 & GP16b are not included due to lack of separation of galactosylated linkages. Additional glycan peaks were not included as they could not be quantified because they did not pass MS data quality control criteria (i.e. GP3, GP7, GP20)

### Sheet: SupTable3
Supplementary Table 3. Associations of the individual 19 IgG N-glycan peaks and vascular complications. The p-values after FDR correction that are significant (≤0.05) are highlighted in green. Red represents a positive association and blue a negative association. [OR: Odds ratio; HR: Hazard ratio; IHD: Ischemic Heart Disease; PAD: Peripheral Artery Disease; IBD: Ischemic Brain Disease]
Complication	Type	Model	Glycan	Effect (OR or HR)	CI Lower	CI Upper	Z-value	p-value	i-square	p-value for heterogeneity	p-value FDR
Nephropathy	Cross	M1	GP6	1.23	1.13	1.35	4.48	7.33189e-06	0	0.28	0.000139306
Nephropathy	Cross	M1	GP8	0.83	0.76	0.9	-4.2	2.61703e-05	0	0.46	0.000248618
IHD	Cross	M1	GP23	0.82	0.74	0.9	-4.06	4.82485e-05	0.08	0.14	0.000916722
PAD	Cross	M1	GP14	0.77	0.67	0.88	-3.78	0.000155076	0	0.2	0.00294644
Nephropathy	Prospective	M1	GP14	0.81	0.72	0.91	-3.68	0.000232283	0	0.2	0.00257354
Nephropathy	Prospective	M1	GP4	1.21	1.09	1.33	3.64	0.000270899	0	0.32	0.00257354
Nephropathy	Cross	M1	GP4	1.31	1.13	1.51	3.64	0.000271587	0.57	0.03	0.00172005
IHD	Cross	M1	GP14	0.84	0.76	0.93	-3.5	0.000456957	0	0.8	0.00434109
PAD	Cross	M2	GP14	0.77	0.66	0.89	-3.5	0.000465236	0	0.3	0.00883949
Retinopathy	Cross	M1	GP4	1.17	1.07	1.29	3.34	0.000852895	0	0.16	0.016205
Nephropathy	Prospective	M1	GP6	1.19	1.07	1.31	3.33	0.000860878	0.05	0.15	0.00545222
IHD	Cross	M1	GP18	0.86	0.78	0.94	-3.18	0.00147165	0	0.63	0.00932045
IHD	Cross	M2	GP2	1.14	1.05	1.24	3.18	0.0014867	0	0.21	0.0282474
Nephropathy	Cross	M1	GP14	0.71	0.58	0.88	-3.14	0.00169348	0.74	0.01	0.00804404
Retinopathy	Cross	M1	GP8	0.87	0.8	0.95	-3.05	0.00232251	0	0.5	0.0220639
IHD	Cross	M1	GP2	1.13	1.04	1.22	3.02	0.00248851	0	0.18	0.0118204
Nephropathy	Prospective	M1	GP18	0.81	0.71	0.93	-2.97	0.00296846	0.29	0.09	0.0141002
IHD	Cross	M2	GP23	0.85	0.75	0.95	-2.9	0.00376687	0.21	0.11	0.0357852
Nephropathy	Prospective	M2	GP18	0.85	0.75	0.95	-2.86	0.00417776	0	0.19	0.0514092
PAD	Cross	M2	GP18	0.81	0.7	0.94	-2.84	0.00449855	0	0.22	0.0427362
IHD	Prospective	M1	GP15	0.78	0.65	0.93	-2.76	0.00573124	0	0.68	0.108894
Nephropathy	Prospective	M2	GP4	1.15	1.04	1.27	2.66	0.00790705	0	0.46	0.0514092
Nephropathy	Cross	M1	GP2	1.13	1.03	1.24	2.65	0.00800334	0.2	0.11	0.0304127
Nephropathy	Prospective	M2	GP14	0.86	0.77	0.96	-2.65	0.00811725	0	0.25	0.0514092
IHD	Prospective	M2	GP15	0.78	0.65	0.94	-2.64	0.00827382	0	0.78	0.157203
Nephropathy	Cross	M2	GP4	1.23	1.05	1.43	2.61	0.00893177	0.57	0.03	0.0660278
Nephropathy	Cross	M2	GP6	1.14	1.03	1.26	2.55	0.0107294	0	0.63	0.0660278
Retinopathy	Cross	M2	GP8	0.88	0.79	0.97	-2.47	0.0135147	0.08	0.14	0.142988
Nephropathy	Cross	M2	GP2	1.12	1.02	1.22	2.46	0.0137214	0.03	0.15	0.0660278
Retinopathy	Cross	M1	GP10	0.88	0.8	0.98	-2.46	0.013824	0.13	0.13	0.0875522
Nephropathy	Cross	M2	GP8	0.89	0.81	0.98	-2.46	0.0139006	0	0.8	0.0660278
IHD	Cross	M1	GP10	1.19	1.03	1.36	2.45	0.0142456	0.59	0.03	0.0541334
Retinopathy	Cross	M2	GP4	1.14	1.03	1.27	2.43	0.0150513	0	0.8	0.142988
Nephropathy	Prospective	M1	GP23	0.86	0.76	0.97	-2.41	0.0158237	0.3	0.09	0.0582476
Retinopathy	Prospective	M1	GP6	1.14	1.02	1.27	2.38	0.0174743	0	0.58	0.29339
Nephropathy	Cross	M2	GP14	0.77	0.62	0.96	-2.32	0.0201847	0.73	0.01	0.0767017
PAD	Prospective	M1	GP6	1.24	1.03	1.48	2.31	0.0206986	0	0.49	0.244535
Nephropathy	Prospective	M1	GP1	1.12	1.02	1.22	2.31	0.0208604	0	0.2	0.0582476
IHD	Cross	M2	GP14	0.88	0.8	0.98	-2.31	0.0209305	0	0.76	0.105538
PAD	Cross	M1	GP5	1.14	1.02	1.27	2.3	0.0213401	0	0.47	0.138217
Nephropathy	Prospective	M1	GP8	0.89	0.81	0.98	-2.3	0.0214597	0	0.22	0.0582476
IHD	Prospective	M1	GP5	1.18	1.02	1.35	2.3	0.0214979	0	0.19	0.118387
PAD	Cross	M1	GP18	0.82	0.69	0.97	-2.29	0.0218237	0.3	0.09	0.138217
IHD	Prospective	M1	GP13	0.81	0.67	0.97	-2.25	0.0243924	0	0.26	0.118387
IHD	Prospective	M1	GP14	0.67	0.47	0.95	-2.23	0.0256488	0.7	0.01	0.118387
IHD	Prospective	M2	GP5	1.17	1.02	1.35	2.23	0.0257242	0	0.22	0.207227
PAD	Prospective	M1	GP10	1.2	1.02	1.42	2.23	0.0257406	0	0.24	0.244535
IHD	Cross	M2	GP18	0.89	0.81	0.99	-2.21	0.0268658	0	0.61	0.105538
IHD	Cross	M2	GP10	1.18	1.02	1.36	2.2	0.0277733	0.57	0.03	0.105538
Retinopathy	Prospective	M2	GP22	1.11	1.01	1.22	2.16	0.0311376	0	0.52	0.591615
IHD	Prospective	M1	GP6	1.39	1.03	1.88	2.16	0.0311544	0.67	0.01	0.118387
Nephropathy	Prospective	M2	GP1	1.11	1.01	1.22	2.15	0.0318409	0	0.29	0.122975
PAD	Cross	M1	GP2	1.12	1.01	1.25	2.14	0.0320634	0	0.34	0.152301
Nephropathy	Prospective	M2	GP23	0.89	0.8	0.99	-2.14	0.0323618	0	0.19	0.122975
IHD	Prospective	M2	GP13	0.81	0.67	0.98	-2.14	0.0327201	0	0.33	0.207227
Nephropathy	Cross	M1	GP18	0.79	0.63	0.99	-2.05	0.0402284	0.78	0	0.12739
Retinopathy	Prospective	M1	GP22	1.09	1	1.19	2.02	0.0430801	0	0.66	0.29339
PAD	Cross	M1	GP8	0.89	0.79	1	-2	0.0459641	0	0.33	0.174664
Retinopathy	Prospective	M1	GP4	1.16	1	1.34	1.99	0.0463248	0.33	0.08	0.29339
IHD	Prospective	M2	GP14	0.68	0.46	1	-1.97	0.0490662	0.74	0.01	0.233064
IHD	Cross	M1	GP6	1.22	1	1.49	1.95	0.0517125	0.78	0	0.163756
PAD	Cross	M2	GP5	1.12	1	1.26	1.92	0.0552398	0	0.35	0.349852
Retinopathy	Cross	M1	GP18	0.9	0.81	1	-1.91	0.0564833	0.07	0.14	0.232732
IHD	Prospective	M1	GP4	1.31	0.99	1.74	1.9	0.0571248	0.67	0.01	0.172005
PAD	Cross	M1	GP23	0.81	0.66	1.01	-1.9	0.0579003	0.53	0.04	0.183351
Retinopathy	Cross	M1	GP12	0.9	0.81	1	-1.87	0.0612454	0.18	0.12	0.232732
IHD	Prospective	M1	GP18	0.71	0.5	1.02	-1.86	0.0633703	0.71	0.01	0.172005
Retinopathy	Prospective	M1	GP14	0.85	0.72	1.01	-1.84	0.0651011	0.39	0.07	0.30923
Retinopathy	Prospective	M2	GP2	1.1	0.99	1.22	1.84	0.0659987	0	0.57	0.612416
IHD	Cross	M1	GP21	0.92	0.85	1.01	-1.84	0.0660653	0	0.7	0.17932
IHD	Prospective	M2	GP6	1.41	0.97	2.06	1.8	0.0724098	0.76	0	0.256155
Retinopathy	Cross	M2	GP18	0.9	0.81	1.01	-1.79	0.0732345	0	0.21	0.374256
PAD	Cross	M1	GP6	1.23	0.98	1.56	1.78	0.0744119	0.68	0.01	0.201975
Retinopathy	Cross	M2	GP1	1.09	0.99	1.2	1.76	0.0787907	0	0.32	0.374256
Nephropathy	Cross	M2	GP22	1.09	0.99	1.2	1.74	0.082446	0.14	0.13	0.261079
PAD	Prospective	M1	GP14	0.83	0.67	1.03	-1.73	0.0840602	0	0.29	0.407356
IBD	Cross	M1	GP6	1.12	0.98	1.28	1.73	0.0844482	0	0.63	0.655662
PAD	Prospective	M1	GP8	0.86	0.72	1.02	-1.71	0.0872585	0	0.68	0.407356
IHD	Prospective	M2	GP18	0.72	0.49	1.05	-1.71	0.0875006	0.73	0.01	0.256155
PAD	Cross	M1	GP22	1.09	0.99	1.21	1.69	0.0911259	0	0.38	0.216424
Nephropathy	Prospective	M2	GP6	1.1	0.98	1.24	1.68	0.0931373	0.16	0.12	0.294935
IBD	Cross	M1	GP19	0.9	0.79	1.02	-1.68	0.0933132	0	0.18	0.655662
IHD	Prospective	M2	GP4	1.28	0.96	1.71	1.67	0.0943728	0.65	0.02	0.256155
Retinopathy	Prospective	M2	GP6	1.1	0.98	1.24	1.66	0.0966973	0	0.39	0.612416
Retinopathy	Cross	M2	GP10	0.92	0.83	1.02	-1.64	0.100205	0	0.29	0.376441
Nephropathy	Prospective	M1	GP15	0.92	0.83	1.02	-1.61	0.10742	0	0.45	0.255122
Retinopathy	Cross	M1	GP1	1.07	0.98	1.17	1.58	0.115136	0	0.27	0.364597
IHD	Prospective	M2	GP21	1.11	0.97	1.26	1.57	0.116713	0	0.22	0.277194
PAD	Prospective	M1	GP18	0.85	0.69	1.04	-1.57	0.116784	0	0.3	0.407356
IHD	Cross	M2	GP6	1.18	0.96	1.44	1.56	0.117857	0.74	0.01	0.373215
Retinopathy	Cross	M2	GP12	0.9	0.79	1.03	-1.56	0.118876	0.29	0.09	0.376441
Nephropathy	Cross	M2	GP18	0.84	0.67	1.05	-1.55	0.120031	0.75	0	0.325799
PAD	Cross	M2	GP4	1.14	0.97	1.34	1.55	0.121739	0.26	0.1	0.39466
IHD	Prospective	M1	GP21	1.11	0.97	1.26	1.53	0.126098	0	0.21	0.299483
PAD	Cross	M1	GP10	1.21	0.95	1.54	1.52	0.128785	0.75	0	0.271879
Retinopathy	Prospective	M2	GP14	0.89	0.76	1.04	-1.51	0.130438	0.3	0.09	0.619581
IBD	Cross	M1	GP23	0.9	0.79	1.03	-1.51	0.131076	0	0.26	0.655662
PAD	Prospective	M2	GP14	0.85	0.69	1.05	-1.5	0.132623	0	0.37	0.55782
PAD	Cross	M2	GP2	1.09	0.97	1.22	1.49	0.136576	0	0.16	0.39466
IHD	Cross	M1	GP16	0.94	0.86	1.02	-1.48	0.138896	0	0.5	0.322808
Retinopathy	Prospective	M1	GP2	1.07	0.98	1.18	1.47	0.140728	0	0.28	0.534765
IHD	Cross	M2	GP21	0.94	0.86	1.02	-1.47	0.140969	0	0.67	0.382631
PAD	Prospective	M1	GP13	1.12	0.96	1.3	1.46	0.142929	0	0.27	0.407356
Nephropathy	Prospective	M2	GP15	0.93	0.84	1.03	-1.46	0.144252	0	0.65	0.391541
Retinopathy	Cross	M2	GP14	0.92	0.82	1.03	-1.45	0.146826	0	0.17	0.398527
Nephropathy	Prospective	M1	GP16	0.93	0.85	1.03	-1.45	0.148404	0	0.24	0.313296
PAD	Prospective	M1	GP15	1.14	0.95	1.36	1.44	0.150078	0	0.53	0.407356
IHD	Cross	M1	GP4	1.07	0.98	1.17	1.43	0.152909	0	0.28	0.322808
PAD	Prospective	M2	GP10	1.13	0.95	1.35	1.42	0.155728	0	0.22	0.55782
IHD	Prospective	M1	GP8	0.77	0.53	1.11	-1.41	0.158932	0.8	0	0.335524
Retinopathy	Cross	M1	GP16	0.94	0.86	1.03	-1.4	0.160915	0	0.41	0.405948
PAD	Cross	M2	GP23	0.86	0.69	1.06	-1.39	0.163214	0.48	0.05	0.39466
PAD	Cross	M2	GP15	0.91	0.8	1.04	-1.39	0.164953	0	0.37	0.39466
PAD	Cross	M1	GP4	1.12	0.95	1.33	1.38	0.168106	0.38	0.07	0.319401
IBD	Prospective	M2	GP5	1.15	0.94	1.4	1.37	0.169266	0	0.23	0.974119
IBD	Cross	M1	GP18	0.91	0.78	1.04	-1.36	0.172807	0	0.32	0.655662
Nephropathy	Prospective	M1	GP24	0.93	0.84	1.03	-1.36	0.17332	0.18	0.12	0.329308
Nephropathy	Cross	M1	GP23	0.94	0.86	1.03	-1.36	0.174622	0	0.45	0.406203
PAD	Cross	M2	GP8	0.92	0.81	1.04	-1.36	0.17494	0	0.26	0.39466
PAD	Prospective	M2	GP8	0.88	0.73	1.06	-1.35	0.176568	0	0.43	0.55782
Retinopathy	Prospective	M2	GP4	1.09	0.96	1.25	1.35	0.177218	0.18	0.12	0.673428
Retinopathy	Cross	M1	GP14	0.89	0.75	1.06	-1.35	0.177505	0.63	0.02	0.405948
IBD	Cross	M1	GP14	0.91	0.78	1.05	-1.35	0.178231	0	0.34	0.655662
IHD	Cross	M2	GP22	1.06	0.97	1.15	1.34	0.178829	0	0.34	0.424718
PAD	Prospective	M1	GP4	1.14	0.94	1.37	1.34	0.181037	0	0.47	0.429963
IHD	Prospective	M1	GP16	0.9	0.76	1.05	-1.32	0.185376	0	0.32	0.352215
PAD	Cross	M2	GP6	1.18	0.92	1.5	1.32	0.186944	0.67	0.01	0.39466
Retinopathy	Prospective	M1	GP8	0.93	0.84	1.03	-1.32	0.187297	0	0.58	0.593108
PAD	Prospective	M2	GP18	0.87	0.7	1.08	-1.29	0.195893	0	0.24	0.55782
IBD	Prospective	M1	GP1	1.26	0.89	1.8	1.29	0.197373	0.69	0.01	0.937937
Nephropathy	Prospective	M1	GP22	0.94	0.85	1.03	-1.28	0.199397	0	0.24	0.344412
PAD	Prospective	M2	GP6	1.13	0.94	1.37	1.28	0.19942	0	0.74	0.55782
IBD	Cross	M2	GP5	1.09	0.95	1.25	1.28	0.200897	0.13	0.13	0.979571
IHD	Prospective	M2	GP17	1.09	0.95	1.26	1.28	0.202204	0	0.22	0.382364
Nephropathy	Prospective	M2	GP22	0.94	0.85	1.03	-1.27	0.202822	0	0.3	0.424065
Nephropathy	Cross	M1	GP12	0.94	0.86	1.03	-1.27	0.203551	0	0.3	0.406203
IBD	Cross	M1	GP8	0.92	0.82	1.05	-1.26	0.207051	0	0.56	0.655662
PAD	Prospective	M2	GP4	1.13	0.93	1.38	1.26	0.209166	0	0.49	0.55782
IHD	Prospective	M2	GP16	0.9	0.76	1.06	-1.26	0.209309	0	0.39	0.382364
Retinopathy	Cross	M1	GP13	0.93	0.84	1.04	-1.25	0.210621	0.27	0.1	0.405948
Nephropathy	Prospective	M2	GP16	0.94	0.85	1.04	-1.25	0.212073	0	0.42	0.424065
IBD	Prospective	M2	GP1	1.27	0.87	1.86	1.24	0.21327	0.7	0.01	0.974119
PAD	Prospective	M2	GP13	1.1	0.94	1.29	1.24	0.214667	0	0.43	0.55782
Nephropathy	Cross	M1	GP5	1.07	0.96	1.19	1.23	0.219149	0.36	0.08	0.406203
IHD	Prospective	M2	GP8	0.79	0.54	1.15	-1.22	0.221369	0.79	0	0.382364
Nephropathy	Prospective	M2	GP8	0.94	0.85	1.04	-1.22	0.223192	0	0.18	0.424065
Retinopathy	Cross	M2	GP6	1.07	0.96	1.19	1.21	0.226652	0	0.41	0.538298
PAD	Prospective	M2	GP15	1.12	0.93	1.34	1.19	0.234871	0	0.42	0.55782
IHD	Prospective	M1	GP17	1.08	0.95	1.24	1.18	0.236288	0	0.21	0.391131
Nephropathy	Cross	M1	GP22	1.09	0.95	1.24	1.18	0.236567	0.59	0.03	0.406203
PAD	Cross	M1	GP17	1.07	0.96	1.19	1.18	0.236927	0	0.74	0.409237
Retinopathy	Cross	M1	GP15	0.93	0.81	1.05	-1.16	0.245176	0.48	0.05	0.405948
IHD	Prospective	M1	GP12	0.9	0.76	1.07	-1.16	0.24703	0	0.24	0.391131
Retinopathy	Cross	M1	GP6	1.06	0.96	1.16	1.15	0.25062	0	0.26	0.405948
Nephropathy	Cross	M1	GP15	0.89	0.74	1.08	-1.15	0.250775	0.76	0	0.406203
IHD	Cross	M2	GP16	0.95	0.87	1.04	-1.15	0.251138	0	0.49	0.53018
IBD	Cross	M1	GP16	0.93	0.82	1.05	-1.14	0.253312	0	0.53	0.68756
Retinopathy	Prospective	M1	GP16	0.94	0.85	1.04	-1.14	0.254406	0	0.52	0.5963
Retinopathy	Cross	M1	GP22	0.95	0.87	1.04	-1.13	0.256388	0	0.23	0.405948
PAD	Cross	M1	GP13	1.06	0.96	1.18	1.11	0.265716	0	0.2	0.409742
Retinopathy	Prospective	M1	GP18	0.92	0.79	1.07	-1.11	0.265733	0.31	0.09	0.5963
Nephropathy	Cross	M1	GP16	0.93	0.82	1.06	-1.09	0.274931	0.5	0.05	0.406203
PAD	Cross	M2	GP10	1.17	0.88	1.54	1.09	0.277648	0.77	0	0.527531
Nephropathy	Cross	M1	GP1	1.16	0.89	1.51	1.08	0.277928	0.88	0	0.406203
PAD	Prospective	M2	GP24	1.09	0.93	1.27	1.08	0.280209	0	0.17	0.591552
IHD	Prospective	M2	GP22	1.09	0.93	1.28	1.08	0.282119	0	0.16	0.446689
Retinopathy	Prospective	M1	GP15	0.94	0.84	1.05	-1.07	0.282458	0	0.62	0.5963
Retinopathy	Cross	M1	GP23	1.07	0.95	1.2	1.07	0.285462	0.37	0.08	0.417213
Nephropathy	Prospective	M1	GP13	0.95	0.86	1.04	-1.06	0.290256	0	0.26	0.459572
Nephropathy	Prospective	M2	GP24	0.95	0.86	1.05	-1.05	0.291795	0.03	0.15	0.50401
PAD	Cross	M1	GP15	0.94	0.83	1.06	-1.05	0.295183	0	0.29	0.409742
Retinopathy	Cross	M2	GP22	0.94	0.85	1.05	-1.04	0.29836	0.08	0.14	0.619729
IBD	Cross	M1	GP5	1.06	0.95	1.19	1.04	0.300068	0	0.3	0.711169
Retinopathy	Prospective	M2	GP16	0.95	0.85	1.05	-1.03	0.301311	0	0.71	0.900539
PAD	Cross	M1	GP16	0.94	0.84	1.06	-1	0.316776	0	0.18	0.409742
PAD	Cross	M2	GP22	1.05	0.95	1.17	0.99	0.320407	0	0.22	0.55343
PAD	Cross	M1	GP21	1.09	0.92	1.29	0.99	0.32348	0.53	0.04	0.409742
Nephropathy	Cross	M2	GP15	0.92	0.77	1.09	-0.99	0.323747	0.66	0.01	0.629898
Nephropathy	Cross	M2	GP1	1.14	0.88	1.46	0.99	0.323809	0.86	0	0.629898
Retinopathy	Cross	M2	GP16	0.94	0.84	1.06	-0.98	0.326173	0.21	0.11	0.619729
Nephropathy	Cross	M2	GP16	0.94	0.83	1.06	-0.97	0.331525	0.39	0.07	0.629898
IHD	Prospective	M1	GP22	1.08	0.92	1.27	0.97	0.334223	0.07	0.14	0.48848
IBD	Cross	M1	GP4	1.09	0.91	1.31	0.96	0.33687	0.36	0.08	0.711169
Nephropathy	Prospective	M1	GP10	1.05	0.95	1.15	0.95	0.342312	0	0.85	0.500302
IBD	Cross	M2	GP19	0.94	0.82	1.07	-0.95	0.343686	0	0.23	0.979571
IBD	Cross	M2	GP16	0.94	0.82	1.07	-0.94	0.347324	0	0.5	0.979571
IHD	Prospective	M2	GP12	0.92	0.77	1.1	-0.93	0.354163	0	0.27	0.517623
PAD	Prospective	M1	GP2	1.14	0.87	1.49	0.92	0.357056	0.63	0.02	0.674704
IBD	Prospective	M1	GP4	1.11	0.89	1.37	0.92	0.358621	0	0.17	0.937937
Retinopathy	Prospective	M2	GP18	0.94	0.81	1.08	-0.9	0.369125	0.23	0.11	0.900539
Nephropathy	Cross	M2	GP5	1.07	0.93	1.23	0.88	0.378224	0.56	0.03	0.653296
PAD	Prospective	M1	GP23	0.84	0.57	1.24	-0.88	0.378283	0.79	0	0.674704
IHD	Cross	M2	GP12	1.06	0.93	1.2	0.88	0.38073	0.44	0.06	0.671159
Retinopathy	Cross	M2	GP13	0.96	0.87	1.06	-0.87	0.382385	0	0.34	0.625142
IBD	Prospective	M2	GP4	1.16	0.83	1.63	0.87	0.383632	0.47	0.05	0.974119
IHD	Prospective	M1	GP24	1.07	0.92	1.25	0.86	0.387515	0	0.73	0.52276
IBD	Prospective	M1	GP5	1.11	0.88	1.4	0.86	0.388843	0.15	0.12	0.937937
PAD	Prospective	M1	GP12	1.07	0.91	1.27	0.86	0.390618	0	0.17	0.674704
Retinopathy	Cross	M2	GP19	1.04	0.95	1.15	0.85	0.394826	0	0.73	0.625142
IHD	Cross	M2	GP15	1.07	0.91	1.25	0.84	0.399909	0.61	0.02	0.671159
Nephropathy	Prospective	M2	GP12	0.94	0.82	1.08	-0.84	0.401375	0.51	0.04	0.615456
IBD	Prospective	M2	GP8	1.1	0.89	1.36	0.84	0.402049	0	0.24	0.974119
Retinopathy	Cross	M1	GP19	1.04	0.95	1.13	0.83	0.405614	0	0.63	0.550477
IHD	Prospective	M2	GP24	1.07	0.91	1.25	0.82	0.410753	0	0.77	0.557451
IBD	Cross	M2	GP6	1.06	0.92	1.22	0.82	0.410881	0	0.4	0.979571
IHD	Prospective	M1	GP10	0.93	0.79	1.1	-0.82	0.412705	0	0.75	0.52276
Nephropathy	Prospective	M1	GP2	1.08	0.9	1.29	0.81	0.417476	0.73	0.01	0.526534
Retinopathy	Prospective	M1	GP5	1.04	0.94	1.15	0.81	0.420166	0	0.29	0.798315
Nephropathy	Prospective	M2	GP13	0.96	0.87	1.06	-0.8	0.421102	0	0.48	0.615456
Retinopathy	Prospective	M2	GP5	1.04	0.94	1.15	0.8	0.423143	0	0.2	0.900539
IHD	Cross	M2	GP13	1.08	0.89	1.32	0.8	0.42389	0.77	0	0.671159
IBD	Prospective	M1	GP8	1.09	0.88	1.34	0.79	0.430546	0	0.33	0.937937
IBD	Cross	M2	GP14	0.94	0.81	1.1	-0.78	0.43453	0	0.3	0.979571
Nephropathy	Prospective	M1	GP12	0.94	0.8	1.1	-0.77	0.440621	0.64	0.02	0.526534
IHD	Prospective	M2	GP10	0.93	0.79	1.11	-0.77	0.441844	0	0.56	0.55967
PAD	Prospective	M2	GP12	1.07	0.9	1.26	0.77	0.442557	0	0.2	0.717097
Nephropathy	Prospective	M1	GP21	0.96	0.87	1.06	-0.77	0.443397	0	0.3	0.526534
IBD	Prospective	M2	GP22	1.07	0.9	1.27	0.76	0.44514	0	0.3	0.974119
PAD	Prospective	M2	GP19	1.07	0.9	1.27	0.75	0.452066	0	0.64	0.717097
PAD	Prospective	M2	GP2	1.1	0.86	1.42	0.75	0.452903	0.56	0.03	0.717097
Nephropathy	Prospective	M2	GP17	0.95	0.84	1.08	-0.75	0.456174	0.35	0.08	0.619093
PAD	Prospective	M1	GP16	0.86	0.58	1.29	-0.73	0.46323	0.72	0.01	0.681503
Nephropathy	Cross	M1	GP21	0.97	0.88	1.06	-0.73	0.466263	0	0.21	0.632785
PAD	Prospective	M1	GP24	1.08	0.88	1.32	0.72	0.470913	0.24	0.11	0.681503
IBD	Cross	M2	GP8	0.95	0.84	1.09	-0.71	0.476774	0	0.76	0.979571
Retinopathy	Prospective	M2	GP1	1.04	0.93	1.17	0.71	0.480344	0	0.29	0.900539
IBD	Cross	M2	GP18	0.95	0.81	1.1	-0.7	0.481211	0	0.36	0.979571
PAD	Cross	M2	GP17	1.04	0.93	1.16	0.7	0.482455	0	0.74	0.691046
IBD	Prospective	M1	GP22	1.06	0.9	1.25	0.67	0.500433	0	0.52	0.937937
IHD	Prospective	M1	GP1	1.12	0.81	1.54	0.67	0.504319	0.79	0	0.598879
Retinopathy	Cross	M2	GP24	1.03	0.94	1.14	0.67	0.505682	0	0.17	0.672185
IBD	Cross	M2	GP4	1.07	0.87	1.32	0.66	0.510374	0.4	0.07	0.979571
Retinopathy	Cross	M2	GP23	1.05	0.91	1.21	0.64	0.520328	0.42	0.06	0.672185
PAD	Prospective	M1	GP22	1.05	0.89	1.24	0.63	0.527006	0	0.49	0.681503
IBD	Prospective	M2	GP14	0.87	0.56	1.34	-0.63	0.527954	0.57	0.03	0.974119
Nephropathy	Cross	M2	GP12	0.97	0.88	1.06	-0.63	0.528916	0	0.49	0.83745
Retinopathy	Cross	M2	GP15	0.97	0.87	1.07	-0.63	0.530673	0	0.3	0.672185
IHD	Prospective	M2	GP1	1.11	0.8	1.53	0.62	0.533727	0.76	0	0.633801
PAD	Cross	M1	GP19	0.96	0.86	1.08	-0.62	0.536153	0	0.53	0.636682
IHD	Cross	M1	GP22	1.03	0.95	1.11	0.62	0.537881	0	0.26	0.934022
PAD	Prospective	M1	GP19	1.05	0.89	1.25	0.62	0.538029	0	0.43	0.681503
Nephropathy	Cross	M1	GP13	0.95	0.79	1.13	-0.61	0.54375	0.76	0	0.68875
Nephropathy	Prospective	M2	GP2	1.05	0.9	1.21	0.6	0.547256	0.58	0.03	0.693191
IHD	Cross	M1	GP8	0.94	0.77	1.15	-0.6	0.548387	0.81	0	0.934022
IBD	Prospective	M1	GP18	0.93	0.73	1.18	-0.6	0.55094	0	0.45	0.937937
IHD	Cross	M2	GP19	1.04	0.92	1.17	0.59	0.552251	0.42	0.06	0.764061
PAD	Cross	M2	GP21	1.04	0.92	1.17	0.59	0.555154	0.06	0.14	0.691046
Retinopathy	Prospective	M1	GP17	1.03	0.93	1.14	0.58	0.559256	0	0.33	0.944268
PAD	Prospective	M2	GP23	0.89	0.6	1.32	-0.58	0.562573	0.79	0	0.751482
Retinopathy	Cross	M1	GP5	1.04	0.9	1.21	0.57	0.565407	0.62	0.02	0.671878
Retinopathy	Cross	M1	GP21	0.97	0.89	1.07	-0.57	0.565792	0	0.22	0.671878
PAD	Cross	M2	GP24	1.06	0.86	1.31	0.57	0.566957	0.66	0.02	0.691046
Retinopathy	Cross	M2	GP21	0.97	0.88	1.07	-0.57	0.56717	0	0.81	0.673514
IBD	Cross	M1	GP22	1.05	0.89	1.23	0.57	0.568789	0.3	0.09	0.831212
IBD	Cross	M1	GP24	0.97	0.86	1.09	-0.57	0.571633	0	0.57	0.831212
Retinopathy	Prospective	M2	GP8	0.97	0.87	1.08	-0.56	0.574459	0	0.44	0.900539
IBD	Cross	M2	GP23	0.96	0.83	1.11	-0.55	0.582497	0	0.19	0.979571
IBD	Prospective	M1	GP14	0.91	0.66	1.27	-0.54	0.586109	0.35	0.08	0.937937
IHD	Cross	M2	GP24	1.02	0.94	1.11	0.54	0.588012	0	0.33	0.764061
Retinopathy	Prospective	M2	GP13	1.04	0.91	1.19	0.54	0.589211	0.28	0.1	0.900539
IHD	Cross	M1	GP13	1.05	0.87	1.27	0.54	0.590603	0.78	0	0.934022
PAD	Cross	M2	GP12	0.97	0.86	1.09	-0.54	0.59141	0	0.45	0.691046
IBD	Prospective	M1	GP24	1.05	0.87	1.26	0.53	0.594627	0	0.48	0.937937
PAD	Cross	M1	GP24	1.05	0.87	1.27	0.52	0.600042	0.62	0.02	0.670635
IBD	Prospective	M2	GP15	0.9	0.61	1.33	-0.52	0.60059	0.54	0.04	0.974119
Retinopathy	Prospective	M2	GP15	0.97	0.87	1.08	-0.52	0.601726	0	0.51	0.900539
Nephropathy	Prospective	M1	GP17	0.96	0.83	1.12	-0.52	0.602435	0.52	0.04	0.673309
IHD	Cross	M2	GP8	0.95	0.8	1.14	-0.52	0.603206	0.72	0.01	0.764061
Nephropathy	Prospective	M2	GP21	0.98	0.89	1.07	-0.5	0.615292	0	0.19	0.73066
PAD	Prospective	M2	GP22	1.04	0.88	1.23	0.5	0.615437	0	0.7	0.751482
PAD	Cross	M2	GP16	0.97	0.86	1.1	-0.5	0.617596	0	0.21	0.691046
PAD	Cross	M2	GP13	1.03	0.91	1.16	0.5	0.618305	0.12	0.13	0.691046
IBD	Prospective	M2	GP12	0.92	0.65	1.3	-0.5	0.619506	0.42	0.06	0.974119
IBD	Prospective	M2	GP18	0.94	0.74	1.2	-0.49	0.623034	0	0.4	0.974119
IHD	Prospective	M1	GP2	1.05	0.85	1.31	0.48	0.628228	0.42	0.06	0.702137
Retinopathy	Cross	M1	GP24	1.02	0.94	1.11	0.48	0.6318	0	0.45	0.70613
IBD	Cross	M2	GP13	0.97	0.85	1.1	-0.47	0.636058	0	0.72	0.979571
Nephropathy	Cross	M2	GP13	0.96	0.82	1.13	-0.47	0.637952	0.68	0.01	0.901871
PAD	Prospective	M2	GP16	0.9	0.59	1.39	-0.46	0.644459	0.74	0.01	0.751482
IBD	Prospective	M2	GP24	1.04	0.87	1.26	0.45	0.650097	0	0.53	0.974119
IHD	Prospective	M2	GP2	1.05	0.84	1.33	0.45	0.651555	0.47	0.05	0.728208
PAD	Prospective	M1	GP17	1.07	0.81	1.4	0.45	0.65243	0.36	0.08	0.774761
Retinopathy	Prospective	M2	GP21	1.02	0.92	1.14	0.45	0.652929	0	0.39	0.900539
Retinopathy	Prospective	M1	GP13	1.02	0.92	1.13	0.45	0.654842	0	0.28	0.944268
Retinopathy	Cross	M2	GP2	1.02	0.93	1.13	0.44	0.658743	0	0.67	0.736243
IHD	Cross	M1	GP24	0.98	0.9	1.07	-0.44	0.659487	0.11	0.13	0.934022
IBD	Cross	M1	GP13	0.97	0.86	1.1	-0.44	0.65987	0	0.75	0.831212
PAD	Prospective	M2	GP1	1.04	0.87	1.25	0.44	0.662149	0	0.54	0.751482
Retinopathy	Prospective	M2	GP17	1.02	0.92	1.14	0.44	0.663555	0	0.27	0.900539
Nephropathy	Cross	M2	GP19	1.02	0.93	1.12	0.43	0.664537	0	0.22	0.901871
PAD	Cross	M2	GP19	0.97	0.86	1.1	-0.42	0.674498	0	0.83	0.704262
PAD	Cross	M1	GP1	0.95	0.74	1.22	-0.42	0.677022	0.74	0.01	0.714634
IBD	Prospective	M1	GP16	0.89	0.5	1.58	-0.41	0.683464	0.82	0	0.937937
IBD	Prospective	M1	GP15	0.94	0.72	1.25	-0.4	0.685986	0.26	0.1	0.937937
IHD	Prospective	M2	GP23	0.93	0.66	1.32	-0.39	0.694429	0.77	0	0.733008
PAD	Prospective	M2	GP17	1.05	0.81	1.38	0.38	0.701069	0.3	0.09	0.751482
Retinopathy	Prospective	M1	GP1	1.02	0.92	1.13	0.38	0.702208	0	0.22	0.944268
PAD	Cross	M2	GP1	0.95	0.72	1.25	-0.38	0.704262	0.77	0	0.704262
IBD	Cross	M1	GP2	1.04	0.85	1.26	0.37	0.710454	0.52	0.04	0.831212
PAD	Prospective	M2	GP21	0.95	0.73	1.24	-0.37	0.71193	0.27	0.1	0.751482
IBD	Cross	M1	GP10	1.07	0.76	1.51	0.37	0.712087	0.83	0	0.831212
IBD	Prospective	M1	GP19	1.04	0.86	1.25	0.36	0.715606	0	0.3	0.937937
IHD	Prospective	M1	GP23	0.95	0.69	1.29	-0.36	0.720461	0.73	0.01	0.728047
PAD	Prospective	M1	GP21	0.95	0.7	1.28	-0.35	0.727864	0.38	0.07	0.813495
IHD	Prospective	M1	GP19	1.03	0.88	1.21	0.35	0.728047	0	0.16	0.728047
Retinopathy	Prospective	M1	GP19	0.98	0.89	1.09	-0.35	0.729122	0	0.27	0.944268
IHD	Cross	M2	GP17	1.02	0.93	1.11	0.34	0.731139	0	0.4	0.84428
IHD	Cross	M1	GP1	0.99	0.91	1.07	-0.34	0.734774	0	0.17	0.934022
IBD	Cross	M2	GP1	1.04	0.82	1.33	0.34	0.735172	0.66	0.02	0.979571
IBD	Cross	M2	GP22	1.02	0.9	1.16	0.33	0.737787	0	0.2	0.979571
Nephropathy	Cross	M2	GP23	0.98	0.89	1.08	-0.33	0.742102	0	0.32	0.912083
IBD	Prospective	M1	GP6	1.04	0.83	1.29	0.33	0.744146	0	0.29	0.937937
IBD	Cross	M2	GP15	0.96	0.77	1.21	-0.32	0.748094	0.52	0.04	0.979571
IHD	Cross	M1	GP17	0.99	0.91	1.07	-0.32	0.752556	0	0.17	0.934022
IHD	Cross	M2	GP5	1.02	0.92	1.12	0.31	0.755408	0.2	0.11	0.84428
IBD	Prospective	M1	GP12	0.97	0.78	1.2	-0.31	0.758394	0.02	0.15	0.937937
IBD	Prospective	M2	GP6	1.04	0.83	1.3	0.3	0.763288	0	0.28	0.974119
PAD	Cross	M1	GP12	0.98	0.87	1.1	-0.29	0.768794	0	0.41	0.768794
IHD	Prospective	M2	GP19	1.03	0.85	1.24	0.29	0.768989	0.22	0.11	0.768989
IBD	Cross	M2	GP21	1.02	0.9	1.16	0.29	0.772515	0	0.51	0.979571
Nephropathy	Cross	M2	GP10	0.98	0.83	1.14	-0.29	0.773636	0.62	0.02	0.912083
IBD	Cross	M2	GP12	0.98	0.86	1.12	-0.28	0.777152	0	0.27	0.979571
IBD	Cross	M1	GP15	0.97	0.77	1.22	-0.28	0.78074	0.58	0.03	0.831212
IBD	Cross	M1	GP1	1.03	0.84	1.26	0.28	0.782456	0.59	0.03	0.831212
IBD	Cross	M1	GP12	0.98	0.86	1.12	-0.27	0.786809	0.06	0.15	0.831212
IBD	Cross	M1	GP17	0.98	0.87	1.11	-0.27	0.787464	0	0.36	0.831212
IBD	Prospective	M1	GP13	0.97	0.79	1.2	-0.26	0.797036	0	0.44	0.937937
Nephropathy	Prospective	M1	GP5	1.01	0.93	1.1	0.24	0.808533	0	0.2	0.827696
IHD	Cross	M1	GP15	1.02	0.85	1.22	0.24	0.809605	0.74	0.01	0.934022
Nephropathy	Cross	M1	GP17	1.01	0.91	1.13	0.24	0.810372	0.3	0.09	0.932892
IBD	Prospective	M2	GP17	0.95	0.64	1.41	-0.24	0.813904	0.46	0.05	0.974119
Retinopathy	Prospective	M2	GP10	1.01	0.91	1.13	0.23	0.815723	0	0.49	0.938965
Nephropathy	Cross	M2	GP21	0.98	0.86	1.13	-0.23	0.816074	0.49	0.05	0.912083
Nephropathy	Prospective	M2	GP5	0.99	0.91	1.08	-0.23	0.821326	0	0.39	0.869851
IBD	Cross	M2	GP2	0.98	0.85	1.14	-0.22	0.824902	0.18	0.12	0.979571
Nephropathy	Prospective	M2	GP10	1.01	0.92	1.11	0.22	0.826827	0	0.54	0.869851
Nephropathy	Prospective	M1	GP19	0.98	0.86	1.13	-0.22	0.827696	0.54	0.04	0.827696
IBD	Prospective	M2	GP16	0.94	0.53	1.67	-0.22	0.829289	0.81	0	0.974119
Nephropathy	Cross	M1	GP24	0.99	0.91	1.08	-0.21	0.834693	0	0.7	0.932892
IHD	Cross	M1	GP19	0.98	0.85	1.14	-0.21	0.835704	0.64	0.02	0.934022
IBD	Prospective	M1	GP10	0.98	0.8	1.19	-0.21	0.83739	0	0.33	0.937937
Retinopathy	Prospective	M2	GP12	0.99	0.87	1.12	-0.19	0.852288	0.19	0.12	0.938965
IHD	Cross	M2	GP4	1.01	0.92	1.11	0.18	0.857943	0	0.46	0.898273
IBD	Prospective	M2	GP23	0.98	0.78	1.23	-0.18	0.859313	0	0.75	0.974119
IBD	Prospective	M1	GP23	0.98	0.79	1.22	-0.18	0.86035	0	0.77	0.937937
Retinopathy	Cross	M2	GP17	0.99	0.9	1.1	-0.17	0.861851	0	0.19	0.909731
IBD	Prospective	M2	GP10	0.98	0.8	1.21	-0.17	0.862128	0	0.19	0.974119
IBD	Prospective	M1	GP17	0.97	0.71	1.34	-0.17	0.866731	0.32	0.09	0.937937
Nephropathy	Cross	M2	GP17	1.01	0.89	1.15	0.17	0.868709	0.43	0.06	0.916971
Retinopathy	Prospective	M2	GP24	1.01	0.91	1.12	0.16	0.869335	0	0.24	0.938965
Nephropathy	Prospective	M2	GP19	1.01	0.88	1.16	0.16	0.869851	0.49	0.05	0.869851
Retinopathy	Prospective	M1	GP21	0.99	0.89	1.1	-0.16	0.871204	0	0.35	0.944268
Retinopathy	Prospective	M1	GP23	1.01	0.91	1.12	0.15	0.877822	0	0.67	0.944268
PAD	Prospective	M1	GP5	1.02	0.8	1.29	0.15	0.882738	0.35	0.08	0.931779
Nephropathy	Cross	M1	GP19	1.01	0.91	1.12	0.14	0.885949	0.33	0.08	0.935168
IBD	Prospective	M1	GP2	0.99	0.8	1.21	-0.14	0.888927	0	0.44	0.937937
Retinopathy	Prospective	M1	GP10	0.99	0.9	1.1	-0.14	0.891305	0	0.79	0.944268
Retinopathy	Prospective	M2	GP19	1.01	0.88	1.15	0.14	0.892156	0.28	0.1	0.938965
IHD	Cross	M2	GP1	0.99	0.88	1.12	-0.13	0.898273	0.43	0.06	0.898273
IBD	Prospective	M2	GP21	1.01	0.83	1.24	0.13	0.899027	0	0.19	0.974119
IBD	Prospective	M2	GP13	0.99	0.8	1.22	-0.11	0.910793	0	0.23	0.974119
PAD	Prospective	M2	GP5	1.01	0.85	1.19	0.1	0.919702	0	0.17	0.919702
IHD	Cross	M1	GP12	1.01	0.87	1.16	0.1	0.923011	0.62	0.02	0.942481
Nephropathy	Cross	M2	GP24	1	0.92	1.1	0.09	0.927907	0	0.69	0.927907
IBD	Prospective	M2	GP2	0.99	0.8	1.22	-0.09	0.93027	0	0.43	0.974119
Retinopathy	Cross	M2	GP5	1.01	0.85	1.19	0.08	0.93339	0.63	0.02	0.93339
IBD	Prospective	M1	GP21	0.99	0.81	1.21	-0.08	0.937937	0	0.23	0.937937
Retinopathy	Prospective	M1	GP12	1	0.9	1.1	-0.08	0.93802	0	0.16	0.944268
Retinopathy	Prospective	M2	GP23	1	0.9	1.12	0.08	0.938965	0	0.59	0.938965
IBD	Cross	M1	GP21	1	0.89	1.13	0.07	0.940331	0	0.65	0.940331
IHD	Cross	M1	GP5	1	0.91	1.11	0.07	0.942481	0.21	0.11	0.942481
Retinopathy	Prospective	M1	GP24	1	0.9	1.1	-0.07	0.944268	0	0.2	0.944268
PAD	Prospective	M1	GP1	1.01	0.85	1.19	0.07	0.945922	0	0.72	0.945922
IBD	Cross	M2	GP24	1	0.88	1.13	-0.05	0.961608	0	0.95	0.983453
Retinopathy	Cross	M1	GP17	1	0.91	1.09	-0.05	0.963532	0	0.43	0.963884
Retinopathy	Cross	M1	GP2	1	0.92	1.09	0.05	0.963884	0	0.4	0.963884
Nephropathy	Cross	M1	GP10	1	0.81	1.22	-0.04	0.96836	0.8	0	0.96836
IBD	Prospective	M2	GP19	1	0.83	1.22	0.03	0.974119	0	0.47	0.974119
IBD	Cross	M2	GP10	1	0.7	1.44	0.02	0.982467	0.82	0	0.983453
IBD	Cross	M2	GP17	1	0.88	1.13	-0.02	0.983453	0	0.46	0.983453

### Sheet: SupTable4
Supplementary Table 4. Associations of four derived traits and vascular complications. The p-values after FDR correction that are significant (≤0.05) are highlighted in green. Red represents a positive association and blue a negative association. [OR: Odds ratio; HR: Hazard ratio; IHD: Ischemic Heart Disease; PAD: Peripheral Artery Disease; IBD: Ischemic Brain Disease]
Complication	Type	Model	Derived traits	Effect (OR or HR)	CI Lower	CI Upper	Z-value	p-value	i-square	p-value for heterogeneity	p-value FDR
Nephropathy	Cross	M1	Galactosylation	0.74	0.65	0.84	-4.46	8.07563e-06	0.46	0.05	3.23025e-05
Nephropathy	Prospective	M1	Galactosylation	0.81	0.73	0.89	-4.13	3.6762e-05	0	0.23	0.000147048
Retinopathy	Cross	M1	Bisection	0.86	0.79	0.94	-3.43	0.000598168	0	0.38	0.00239267
Retinopathy	Cross	M1	Galactosylation	0.86	0.78	0.95	-3.09	0.0019855	0	0.19	0.0059565
Nephropathy	Cross	M2	Galactosylation	0.79	0.68	0.93	-2.96	0.00303403	0.53	0.04	0.0121361
Nephropathy	Prospective	M2	Galactosylation	0.86	0.77	0.95	-2.91	0.00366797	0	0.32	0.0146447
Nephropathy	Prospective	M2	Sialylation	0.86	0.78	0.96	-2.81	0.00488155	0	0.21	0.0146447
IHD	Cross	M1	Sialylation	0.88	0.81	0.96	-2.77	0.00557716	0	0.33	0.0186756
Nephropathy	Prospective	M1	Sialylation	0.83	0.73	0.95	-2.75	0.00588951	0.36	0.08	0.0176685
IHD	Cross	M1	Galactosylation	0.88	0.8	0.96	-2.74	0.00622521	0	0.18	0.0186756
Retinopathy	Prospective	M1	Galactosylation	0.86	0.77	0.97	-2.56	0.0104518	0	0.16	0.0418073
PAD	Cross	M2	Galactosylation	0.83	0.73	0.96	-2.54	0.0109291	0.06	0.15	0.0437162
Retinopathy	Cross	M2	Bisection	0.89	0.8	0.98	-2.39	0.0166506	0	0.35	0.0537676
Retinopathy	Cross	M2	Galactosylation	0.88	0.79	0.98	-2.37	0.0179225	0	0.71	0.0537676
IHD	Cross	M2	Bisection	1.13	1.02	1.24	2.37	0.0180092	0.15	0.12	0.0720366
IHD	Prospective	M1	Bisection	0.84	0.72	0.99	-2.12	0.0337515	0	0.22	0.135006
Nephropathy	Cross	M1	Sialylation	0.86	0.75	0.99	-2.1	0.0357374	0.51	0.04	0.107212
PAD	Cross	M1	Galactosylation	0.84	0.71	0.99	-2.09	0.0367097	0.35	0.08	0.146839
IHD	Prospective	M1	Galactosylation	0.72	0.5	1.01	-1.88	0.0598007	0.76	0	0.179402
IHD	Prospective	M2	Bisection	0.85	0.72	1.01	-1.87	0.0608897	0	0.35	0.243559
PAD	Prospective	M1	Galactosylation	0.83	0.69	1.01	-1.87	0.0620069	0	0.51	0.248028
IBD	Cross	M1	Sialylation	0.89	0.78	1.01	-1.75	0.0808565	0	0.7	0.283552
IHD	Cross	M2	Fucosylation	0.93	0.86	1.01	-1.72	0.0847713	0	0.46	0.145648
Retinopathy	Prospective	M2	Galactosylation	0.9	0.8	1.02	-1.7	0.0893568	0	0.26	0.357427
IBD	Cross	M1	Galactosylation	0.89	0.78	1.02	-1.67	0.0945173	0	0.17	0.283552
IHD	Prospective	M2	Galactosylation	0.73	0.5	1.06	-1.66	0.0972739	0.77	0	0.291822
IHD	Cross	M1	Bisection	1.1	0.98	1.23	1.62	0.104554	0.39	0.07	0.209108
PAD	Cross	M1	Fucosylation	0.92	0.83	1.02	-1.56	0.119144	0	0.65	0.357433
IHD	Cross	M2	Sialylation	0.93	0.85	1.02	-1.55	0.121778	0	0.5	0.145648
PAD	Prospective	M2	Galactosylation	0.86	0.7	1.04	-1.53	0.125537	0	0.63	0.502149
PAD	Cross	M2	Sialylation	0.89	0.76	1.04	-1.5	0.132711	0.25	0.1	0.398134
Nephropathy	Cross	M2	Sialylation	0.91	0.8	1.03	-1.48	0.137572	0.39	0.07	0.412717
IHD	Cross	M2	Galactosylation	0.93	0.85	1.03	-1.46	0.145648	0	0.3	0.145648
PAD	Prospective	M1	Sialylation	0.87	0.72	1.05	-1.45	0.147535	0	0.18	0.442606
Nephropathy	Prospective	M1	Bisection	0.94	0.85	1.03	-1.37	0.17144	0	0.34	0.34288
Nephropathy	Cross	M1	Bisection	0.89	0.74	1.06	-1.35	0.177222	0.74	0.01	0.354443
Nephropathy	Prospective	M2	Bisection	0.95	0.86	1.04	-1.14	0.253361	0	0.33	0.506722
PAD	Cross	M1	Sialylation	0.89	0.73	1.09	-1.14	0.255765	0.55	0.04	0.510621
PAD	Prospective	M2	Sialylation	0.9	0.73	1.09	-1.07	0.28261	0.01	0.15	0.847831
IHD	Cross	M1	Fucosylation	0.96	0.89	1.04	-1.06	0.29043	0	0.24	0.29043
IBD	Cross	M2	Galactosylation	0.93	0.8	1.07	-1.05	0.29528	0	0.16	0.963744
Nephropathy	Cross	M2	Bisection	0.92	0.78	1.08	-1.03	0.304634	0.67	0.01	0.609269
IHD	Prospective	M2	Fucosylation	0.91	0.75	1.1	-0.99	0.320184	0.37	0.07	0.420236
PAD	Cross	M2	Fucosylation	0.95	0.85	1.06	-0.94	0.346807	0	0.38	0.61247
IBD	Cross	M2	Sialylation	0.94	0.81	1.08	-0.91	0.361049	0	0.78	0.963744
PAD	Prospective	M1	Bisection	1.09	0.91	1.3	0.89	0.371343	0	0.55	0.742686
Retinopathy	Prospective	M2	Fucosylation	0.96	0.86	1.06	-0.86	0.389988	0	0.41	0.884071
IHD	Prospective	M1	Sialylation	0.85	0.59	1.24	-0.84	0.399982	0.78	0	0.437877
Retinopathy	Cross	M1	Sialylation	0.96	0.87	1.06	-0.83	0.404885	0	0.46	0.590232
IBD	Prospective	M2	Galactosylation	0.9	0.71	1.15	-0.83	0.407734	0.06	0.14	0.731061
IBD	Prospective	M1	Galactosylation	0.91	0.73	1.14	-0.82	0.413468	0	0.31	0.757729
IHD	Prospective	M2	Sialylation	0.85	0.58	1.26	-0.81	0.420236	0.78	0	0.420236
IHD	Prospective	M1	Fucosylation	0.92	0.75	1.13	-0.78	0.437877	0.45	0.06	0.437877
Retinopathy	Cross	M2	Sialylation	0.96	0.87	1.07	-0.7	0.482942	0	0.35	0.873091
Retinopathy	Prospective	M1	Fucosylation	0.97	0.88	1.07	-0.66	0.510413	0	0.6	0.559989
PAD	Cross	M1	Bisection	1.09	0.84	1.43	0.66	0.510621	0.76	0	0.510621
Retinopathy	Prospective	M1	Bisection	0.97	0.87	1.08	-0.6	0.549423	0	0.22	0.559989
Retinopathy	Prospective	M1	Sialylation	0.97	0.87	1.08	-0.58	0.559989	0	0.36	0.559989
IBD	Prospective	M1	Sialylation	0.94	0.76	1.17	-0.56	0.576526	0	0.67	0.757729
Retinopathy	Cross	M1	Fucosylation	1.02	0.94	1.12	0.54	0.590232	0	0.35	0.590232
IBD	Prospective	M2	Fucosylation	1.11	0.74	1.66	0.51	0.608871	0.52	0.04	0.731061
PAD	Cross	M2	Bisection	1.08	0.8	1.47	0.51	0.61247	0.79	0	0.61247
IBD	Prospective	M2	Sialylation	0.95	0.76	1.18	-0.48	0.628582	0	0.63	0.731061
Nephropathy	Cross	M2	Fucosylation	0.98	0.89	1.07	-0.45	0.654479	0.03	0.15	0.654479
IBD	Cross	M2	Fucosylation	1.03	0.91	1.17	0.44	0.661014	0	0.21	0.963744
Nephropathy	Cross	M1	Fucosylation	0.98	0.9	1.07	-0.43	0.66718	0	0.21	0.66718
IBD	Prospective	M1	Fucosylation	1.06	0.81	1.38	0.42	0.672263	0.19	0.12	0.757729
Retinopathy	Prospective	M2	Sialylation	0.98	0.87	1.09	-0.4	0.686443	0	0.47	0.884071
IBD	Prospective	M2	Bisection	1.04	0.84	1.28	0.34	0.731061	0	0.47	0.731061
PAD	Prospective	M2	Bisection	1.03	0.86	1.24	0.33	0.741084	0	0.82	0.998204
IBD	Prospective	M1	Bisection	1.03	0.84	1.26	0.31	0.757729	0	0.57	0.757729
Nephropathy	Prospective	M2	Fucosylation	1.02	0.88	1.19	0.3	0.764808	0.61	0.02	0.764808
Retinopathy	Cross	M2	Fucosylation	1.01	0.92	1.11	0.16	0.873091	0	0.58	0.873091
Retinopathy	Prospective	M2	Bisection	1.01	0.9	1.13	0.15	0.884071	0	0.3	0.884071
Nephropathy	Prospective	M1	Fucosylation	1.01	0.85	1.2	0.09	0.926832	0.71	0.01	0.926832
IBD	Cross	M1	Fucosylation	1	0.86	1.17	0.06	0.952566	0.25	0.1	0.989841
PAD	Prospective	M1	Fucosylation	0.99	0.7	1.41	-0.06	0.956102	0.66	0.02	0.956102
IBD	Cross	M2	Bisection	0.99	0.74	1.33	-0.05	0.963744	0.71	0.01	0.963744
IBD	Cross	M1	Bisection	1	0.76	1.32	0.01	0.989841	0.72	0.01	0.989841
PAD	Prospective	M2	Fucosylation	1	0.72	1.39	0	0.998204	0.6	0.03	0.998204
